# Identification of SYT10 as a potential prognostic biomarker in esophageal cancer by comprehensive analysis of a mRNA-pseudogene/lncRNA-miRNA ceRNA network

**DOI:** 10.1101/2023.05.17.23290118

**Authors:** Milad Daneshmand-Parsa, Sharareh Mahmoudian-Hamedani, Parvaneh Nikpour

**Affiliations:** Department of Genetics and Molecular Biology, Faculty of Medicine, Isfahan University of Medical Sciences, Isfahan, Iran

**Keywords:** Biomarkers, Competitive endogenous RNA, Esophageal cancer, Pseudogene

## Abstract

**Background:** Esophageal carcinoma (ESCA) is often diagnosed at the advanced stages, has a poor survival rate and overall is one of the deadliest cancers world-wide. Recent studies have elaborated the significance of non-coding RNAs like pseudogenes, long non-coding RNAs (lncRNAs) and microRNAs (miRNAs) in cancer progression. In this study, we constructed a four-component competing endogenous RNA (ceRNA) network in ECSA and suggested an RNA with prognostic potential.

**Materials and methods:** Expression profiles of mRNAs, pseudogenes, lncRNAs and miRNAs were collected from The Cancer Genome Atlas (TCGA) database. A ceRNA network was constructed based on differentially-expressed RNAs. KEGG and GO functional analysis and PPI network analysis was carried out on differentially-expressed (DE) RNAs of the ceRNA network. Survival analysis was carried out on a selection of RNAs with the highest degree centrality ranks to discover potential prognostic biomarkers.

**Results:** A four-component ceRNA network with 529 nodes and 729 edges was constructed. The most significant GO biological process terms included signal transduction, cell adhesion and positive regulation of gene expression. The analysis of KEGG pathways showed that DEmRNAs were significantly enriched in pathways such as cytokine-cytokine receptor interaction and Cell cycle. Amongst the RNAs that were found to be associated with survival, *SYT10* had the highest hazard ratio and thus, proved to be a potential prognostic biomarker for ESCA.

**Conclusion:** Our study presented a four-component ceRNA network for ESCA, and identified RNA candidates that were associated with survival of ECSA. Further experimental evaluations and precise validation studies are needed for their clinical significances and roles in the progression of ESCA.
