## Supplementary material for "Identification of SYT10 as a potential prognostic biomarker in esophageal cancer by comprehensive analysis of a mRNA-pseudogene/lncRNA-miRNA ceRNA network": Suppl. Table 1. Differentially-expressed miRNAs and their matching differentially-expressed mRNAs

### Sheet: DEmiRNAs and DEmRNAs
Article title	Identification of SYT10 as a potential prognostic biomarker in esophageal cancer by comprehensive analysis of a mRNA-pseudogene/lncRNA-miRNA ceRNA network
Journal name	Biochemical Genetics
Author names	Milad Daneshmand-Parsa, Sharareh Mahmoudian-Hamedani, Parvaneh Nikpour
Affiliation	Department of Genetics and Molecular Biology, Faculty of Medicine, Isfahan University of Medical Sciences, Isfahan, Iran
Email	pnikpour@med.mui.ac.ir
Suppl. Table 1	Differentially-expressed miRNAs and their matching differentially-expressed mRNAs
miRNAs	Associated mRNAs
hsa-miR-105-5p	KCNJ13, ATP8A1, ROR1, ABCA9, KIAA0408, MAGI1, RHOBTB1, PDE4D, PHEX, TLR2, AMDHD1, ODC1, CLDN10
hsa-miR-106b-5p	EPHA5, CHRM2, KCNB1, TMEM100, SLC2A4, RORC, RGMB, ACER2, FGD4, LRIG1, NTN4, ENPP5, TXNIP, OSR1,NBEA, ARHGEF28, CALD1, CRY2, CORO2B, FAM13A, ZBTB47, WNK3, KAT2B, SMIM14, FYCO1, DNAJC28, TRIM36, S1PR1, NEDD4L, TBC1D9, KIAA0513, PAFAH2, TGFBR2, KIAA1191, CFL2, VLDLR, FAM13C, ADARB1, IL6ST, SINHCAF, HAUS8, NABP1, NETO2, ALG3, MASTL, ETV1, ZNF367, LIMK1, CCND1, JPT1, CENPQ, BCL11B, SEMA7A, ATAD2, PFN2…
hsa-miR-125a-5p	LIFR, MAMDC2, KCNH7, ACER2, SCN2B, NTRK3, METTL24, MSRB3, RGS7BP, TMEM161B, DOCK3, ENPP1, ZNF570, STARD13, NECAB3, EIF4EBP1, CPNE2, PPT1, FBXO45, DUSP6, LBH, NLRC5, ARID3A, PRDM1, THY1, BCL2L12, WARS1, SCARB1, TNFAIP3, PSMB9, SGO1, MAPK12, KCNS3, SLITRK6, ACHE, ARSI, CLEC5A, LHX9, CYP24A1, MMP11, LIN28B
hsa-miR-1-3p	PIRT, ASXL3, MMD2, MYOCD, CPED1, RSPO3, FABP3, PLXNA4, IGF1, CAVIN2, CXCL12, CPEB1, PDCD4, MECOM, TMEM178A, MT-CO1, SMIM14, TIMP3, MT-ND1, UTRN, KALRN, NFATC2, NAP1L5, NOTCH3, CDK4, MMD, GLS, MET, SLC39A10, AP1S1, SAMSN1, G6PD, CCND1, BRIX1, PFN2, SNAI2, SULF1, BDNF, TWIST1, SLC6A13, STC2, PAX7, CXCL11, IL11, OTX2, PAX3
hsa-miR-143-3p	FNDC5, GDF10, MEDAG, TSC22D3, DCLK1, IGFBP5, CCN2, ASAP3, GABARAPL1, ZNF570, FHIT, HIPK2, ITGB4, JAG1, ZWILCH, LIMK1, TLR2, ITGB8, CHEK2, MMP14, COL3A1, COL5A3, TNF, CDK1, SERPINE1, FSCN1, EME1, COL1A1, BAAT, MMP9, VAX1, MMP13
hsa-miR-145-5p	ERBB4, CDH2, RBPMS2, ADCYAP1, MYOCD, GFRA1, JADE1, NTN4, NECTIN3, PDCD4, EPB41L4A, CCDC149, TMEM178A, CCN2, CABP1, ARHGAP6, GABARAPL1, TGFBR2, PLCE1, ABRACL, CDK4, DUSP6, RTKN, CBFB, JAG1, LOX, HHEX, STAT1, PRDM1, MRGBP, ESCO2, H2AX, ITGB8, TGFB2, MMP14, COL5A1, ANGPT2, CEP19, NUDT1, MCM2, TPRG1, FGF5, SERPINE1, MEST, FSCN1, GJB7, TNFRSF11B, SP9, MMP1, HMGA2, MMP12, ALPG
hsa-miR-148a-3p	CCKBR, ESRRG, COL2A1, VSIG1, ADGRB3, SNAP91, MITF, IGF1, PBXIP1, CCDC85A, FOXF1, UNC79, CNTN4, S1PR1, SECISBP2L, BTBD3, EIF4E3, CFL2, STARD13, TEK, DMPK, IL6ST, NRARP, BAX, TGFA, COL4A1, MET, DNMT1, TMSB10, NAT14, HLA-DQB1, ITGB8, TGFB2, NDP, RUNX3, POU3F2, SERPINE1, CEP55, CDC25B, MMP7, TMEM52B, ELF5, DNMT3B, E2F7, BARHL2, SLC2A1, CHST1, OTX2, MMP10
hsa-miR-17-5p	EPHA5, CHRM2, KCNB1, TMEM100, SLC2A4, RORC, RGMB, ACER2, FGD4, LRIG1, NTN4, ENPP5, TXNIP, OSR1, NIBAN1, ARHGEF28, CALD1, CRY2, CORO2B, FAM13A, ZBTB47, KAT2B, SMIM14, FYCO1, DNAJC28, TIMP3, TRIM36, NEDD4L, TBC1D9, KIAA0513, PAFAH2, TGFBR2, CFL2, VLDLR, FAM13C, ADARB1, TNFSF12, TMEM25, HAUS8, NABP1, NETO2, ALG3, MASTL, DNMT1, ETV1, ZNF367, LIMK1, CCND1, JPT1, CENPQ, BCL11B, SEMA7A, ATAD2, PFN2, ITG…
hsa-miR-18a-5p	CHRM2, CADM2, MAPK4, KCNH7, SORBS2, GMPR, DAAM2, MYLK, XYLT2, KCNA1, PRKACB, RAB11FIP2, CEP85L, ZBTB47, KCND3, CCN2, GLRB, VAT1L, FAM229B, ZCCHC24, PDE4D, TGFBR2, TRPC4, DNMT1, ZNF367, OTX1, ESCO2, TNFAIP3, INSYN2B, LIF, GINS2, TNFSF11, SIX3, OLFML2B
hsa-miR-195-5p	SH3GL2, ZBTB16, PDK4, PTH, TMEM100, ARPP21, SYT10, RAB9B, GCNT4, TGFBR3, RPS6KA6, ROR1, MYLK, RELN, LRIG1, RSPO3, SVEP1, PLXNA4, G0S2, RAB11FIP2, SLIT2, SLC13A3, DEPTOR, GHR, RIMS3, SLC41A2, LURAP1, DCLK1, DIXDC1, SLC7A2, RECK, PPFIA2, ALAD, FGF2, ARMH4, WNK3, FERMT2, COBLL1, CPEB3, GABARAPL1, FRY, SH3BGRL2, EPB41L4B, SOBP, TSPYL2, EDA, SESN1, CSRNP1, AHCYL2, HIPK2, CHPT1, DMPK, CDK4, HOXA10, ZNF…
hsa-miR-21-5p	FMOD, ADGRG2, HPGD, TGFBR3, SLC16A10, AKAP12, ARHGAP24, OSR1, ANGPTL5, RECK, PDCD4, TCF21, FAM13A, BTG2, CPEB3, SERPINI1, TIMP3, SYT15, TGFBR2, TPM1, SATB1, NFIA, COL4A1, JAG1, ZNF367, CDC25A, SOCS1, RAB6D, TAP1, SKP2, BCL11B, PLOD3, C1orf112, FZD6, TNFAIP3, TGFB2, CRYBG2, E2F1, ICAM1, DUSP10, IL1B, BASP1, NCAPG, RSAD2, TGFBI, BEST3, TP63, SLC30A10
hsa-miR-26b-5p	COL19A1, ATP1A2, SV2C, SYT10, CILP, PALM3, LRRC2, HPGD, RPS6KA6, ANKS1B, TRPC3, CCNJL, CNR1, RHOU, IGF1, YPEL1, CACNA1C, WNK3, HTR1B, CCN2, SLC24A4, NAP1L5, NABP1, PFDN4, JAG1, ADM, CHAF1A, ARL4C, LEF1, SKP2, DNA2, B3GNT5, ITGB8, EZH2, COL1A2, PMAIP1, PARPBP, KPNA2, ASPN, SULF1, LOXL2, DEPDC1B, PON1, CKS2, ADAM23, CCNE1, E2F7, CDC6, RIPPLY3, MTTP, HEPHL1, RBM46, HOXC9, DMRT3, HMGA2, COL10A1
hsa-miR-375-3p	CENPM
hsa-miR-664a-3p	FUT9, SLC16A7, CNKSR2, C1QTNF7, ADCYAP1, HS6ST3, ATP8A1, IQGAP2, SUCLG2, DBT, RAB27B, TCEAL7, LPP, NMI, NABP1, NCAPD2, ABHD11, C18orf54, BCAT1, HOXD8, RRM2, ICOS, BCL2A1, ANO3, CNTN5, MAT1A, MEP1A, FAM133A, PAX3, IGF2BP1
hsa-miR-7-5p	ESRRG, COL2A1, SLC16A7, GRIN2A, NDST3, SNAP91, RBFOX3, HCN1, NECAB1, HPCAL4, WASF3, RGS7BP, NR4A3, CCL16, RGS5, POU6F1, FOXN3, PDE4D, AK3, SATB1, ZNF425, GKAP1, RAB4A, BAX, CHSY3, DTYMK, HELLS, SKP2, PFN2, LIF, LOXL2, TFRC, XRCC2, CCNE1, DCSTAMP
